# PRANA: A Deep Learning Method for Adapting Polygenic Risk Scores to Diverse Ethnic Groups

**DOI:** 10.64898/2026.07.12.26357860

**Authors:** Hagai Levi, Qin Wang, Manjeet K. Bolla, Joe Dennis, Irene L. Andrulis, Natalia Antonenkova, Chun Hang Au, Annelie Augustinsson, Laura E. Beane Freeman, Sabine Behrens, Marina Bermisheva, Clara Bodelon, Natalia V. Bogdanova, Stig E. Bojesen, Hermann Brenner, Ian W. Brock, Thomas Brüning, Helen Byers, Nicola J. Camp, Jose E. Castelao, Ji-Yeob Choi, Wendy K. Chung, NBCS Collaborators, Sarah V. Colonna, Fergus J. Couch, Kamila Czene, Mary B. Daly, Peter Devilee, Thilo Dörk, A. Heather Eliassen, Mikael Eriksson, D. Gareth Evans, Peter A. Fasching, Kierstin Faw, Manuela Gago-Dominguez, Montserrat García-Closas, Christopher A. Haiman, Ute Hamann, Mikael Hartman, Vikki Ho, Peh Joo Ho, Maartje J. Hooning, Reiner Hoppe, Sacha J. Howell, ABCTB Investigators, SGBCC Investigators, Hidemi Ito, Motoki Iwasaki, Anna Jakubowska, Helena Jernström, Vijai Joseph, Rudolf Kaaks, Daehee Kang, Elza K. Khusnutdinova, Sanja Kiprijanovska, Stella Koutros, Vessela N. Kristensen, Allison W. Kurian, Ava Kwong, Diether Lambrechts, Nicole L. Larson, Loic Le Marchand, Shuai Li, Jingmei Li, Artitaya Lophatananon, Arto Mannermaa, Keitaro Matsuo, Whitney Maxwell, Kenneth Muir, Ines Nevelsteen, Nadia Obi, Katie M. O’Brien, Kenneth Ofit, Penelope D. Ottewell, Alpa V. Patel, Paolo Peterlongo, Dijana Plaseska-Karanfilska, Karolina Prajzendanc, Paolo Radice, Dhanya Ramachandran, Muhammad U. Rashid, Atocha Romero, Emmanouil Saloustros, Dale P. Sandler, Ben Schöttker, Jacques Simard, Melissa C. Southey, Jennifer Stone, Pierre-Emmanuel Sugier, Jack A. Taylor, Lauren R. Teras, Thérèse Truong, Clarice R. Weinberg, Siddhartha Yadav, Taiki Yamaji, Wei Zheng, Alison M. Dunning, Nasim Mavaddat, Douglas F. Easton, Kyriaki Michailidou, Ran Elkon, Ron Shamir

## Abstract

Polygenic risk scores (PRSs), which quantify inherited susceptibility to complex traits and diseases, have emerged as valuable tools for risk stratification and precision medicine. Despite their promise, PRS developed on European cohorts often demonstrate substantially reduced predictive accuracy in non-European populations, due to differences in genetic architecture. The disproportionate representation of European ancestry cohorts in genome-wide association studies (GWAS) leads to inequitable deployment of PRS technologies across diverse populations. Here, we introduce PRANA (Polygenic Risk Adaptation via Neural-network Architecture), a deep learning framework that adapts an existing PRS developed on one population to other ancestries. Unlike methods that require large-scale GWAS in the target population, PRANA leverages pre-trained PRS models derived from European cohorts and adapts them using modestly sized cohorts from the target population.

We evaluated PRANA on seven complex traits in South Asian, East Asian and Ashkenazi Jewish populations, as well as in selected smaller East Asian subpopulations where the scarcity of training data poses a particular challenge. PRANA mostly improved predictive performance of the baseline PRS models by 5%-20% in terms of effect size (β) and Nagelkerke’s R², and, in most cases, outperformed existing cross-ancestry multi-PRS approaches. These results highlight PRANA as a scalable and practical strategy to reduce disparities in genomic risk prediction and advance the equitable application of PRS in diverse populations.
