## Supplementary Tables for "PRANA: A Deep Learning Method for Adapting Polygenic Risk Scores to Diverse Ethnic Groups": Table_S1.xlsx

### Sheet: Sheet1
Trait	Number of EUR cases*	Number of SAS cases†	Number of SAS cases included in the SAS GWAS#
Asthma	54323	1128	603
Hay fever	29309	527	273
Hypothyroidism	23584	552	276
Type 2 Diabetes	19129	1443	778
Angina	15242	511	267
* Total number of EUR samples: 459221
† Total number of SAS samples: 9416
# Total number samples included in SAS GWASs: 5000
