## Supplementary Tables for "PRANA: A Deep Learning Method for Adapting Polygenic Risk Scores to Diverse Ethnic Groups": Table_S2.xlsx

### Sheet: Sheet1
	EUR				SAS				AJ
Trait	P+T		Lassosum		P+T		Lassosum		P+T		Lassosum
	hyperparameters	# SNPs included in the model	hyperparameters	# SNPs included in the model	hyperparameters	# SNPs included in the model		# SNPs included in the model	hyperparameters	# SNPs included in the model	hyperparameters	# SNPs included in the model
Type 2 diabetes	p=1e-08	78	s=0.2, lambda=1.13e-2*	105	p=1e-04	112	s=0.2, lambda=1.13e-2*	191169	-	-	-	-
Asthma	p=1e-08	235	s=0.2, lambda=1.13e-2*	249	p=1e-04	133	s=0.2, lambda=1.13e-2*	190699	-	-	-	-
Hypothyrodism	p=1e-08	284	s=0.2, lambda=1.13e-2*	322	p=1e-04	179	s=0.2, lambda=1.13e-2*	191484	-	-	-	-
Angina	p=1e-04	308	s=0.2, lambda=6.95e-3†	157	p=1e-04	136	s=0.2, lambda=6.95e-3†	347291	-	-	-	-
Hay fever	p=1e-04	435	s=0.2, lambda=6.95e-3†	311	p=1e-04	152	s=0.2, lambda=6.95e-3†	352162	-	-	-	-
Schizophrenia	-	-	-	-	-	-	-	-	p=1e-08	157	s=0.2, lambda=1.83e-2#	428
* The lambda value is the 11'th default value in `lassosum.pipeline` function
† The lambda value is the 9'th default value in `lassosum.pipeline` function
# The lambda value is the 13'th default value in `lassosum.pipeline` function
	values were selected to control the SNP set size
