## Supplementary Tables for "PRANA: A Deep Learning Method for Adapting Polygenic Risk Scores to Diverse Ethnic Groups": Table_S3.xlsx

### Sheet: Sheet1
PRS method	hyperparameters
P+T	p={1e-01, 1e-02, 1e-03, 1e-04, 1e-05}
Lassosum	s={0.2, 0.9}, lambda={2.07e-3, 5.46e-3, 1.44e-02, 3.79e-02}*
PRS-CSx	alpha={0.5,1}, beta=1
PRANA	# of epochs={0,50,100,150,200,250,300}
* lambda values are the 4'th, 8'th, 12'th and 16'th default values in `lassosum.pipeline` function
