## Supplementary Tables for "PRANA: A Deep Learning Method for Adapting Polygenic Risk Scores to Diverse Ethnic Groups": Table_S5.xlsx

### Sheet: Sheet1
	# of controls	# of cases
Canada	170	335
USA	52	451
Hong_Kong	454	564
China	935	840
Thailand	642	753
Japan	649	651
Korea	1772	2567
Taiwan	256	551
Singapore	704	895
Cohort size of East-Asian subpopulation from the BCAC
